# Genome-wide association study reveals a novel tuberculosis susceptibility locus in multiple East Asian and European populations

**DOI:** 10.1101/2024.03.14.24304327

**Authors:** Xuling Chang, Zheng Li, Phan Vuong Khac Thai, Dang Thi Minh Ha, Nguyen Thuy Thuong Thuong, Denise Wee, Alya Sufiyah Binte Mohamed Subhan, Matthew Silcocks, Cynthia Bin Eng Chee, Nguyen Thi Quynh Nhu, Chew-Kiat Heng, Yik Ying Teo, Amit Singal, Stefan H Oehlers, Jian-Min Yuan, Woon-Puay Koh, Maxine Caws, Chiea Chuen Khor, Rajkumar Dorajoo, Sarah J Dunstan

## Abstract

**Background:** Tuberculosis (TB) continues to be a leading cause of morbidity and mortality worldwide. Past genome-wide association studies (GWAS) have explored TB susceptibility across various ethnic groups, yet a significant portion of TB heritability remains unexplained.

**Methods:** We conducted GWAS in the Singapore Chinese and Vietnamese, followed by a comprehensive meta-analysis incorporating 4 independent East Asian datasets, resulting in a total of 11,841 cases and 197,373 population controls.

**Findings:** We identified a novel susceptibility locus for pulmonary TB (PTB) at 22q12.2 in East Asians [rs6006426, OR (95%Cl) =1.097(1.066, 1.130), *P_meta_*=3.31×10^-10^]. The association was further validated in Europeans [OR (95%Cl) =1.101(1.002, 1.211), *P*=0.046] and was strengthened in the combined meta-anlaysis including 12,736 PTB cases and 673,864 controls [OR (95%Cl) =1.098(1.068, 1.129), *P_meta_*=4.33×10^-11^]. rs6006426 affected *SF3A1* expression in various immune cells (*P* from 0.003 to 6.17×10^-18^) and *OSM* expression in monocytes post lipopolysaccharide stimulation (*P*=5.57×10^-4^). CRISPR-Cas9 edited zebrafish embryos with *osm* depletion resulted in decreased burden of *Mycobacterium marinum* (*M.marinum*) in infected embryos (*P*=0.047).

**Interpretation:** Our findings offer novel insights into the genetic factors underlying TB and reveals new avenues for understanding its etiology.
