## Supplemental Tables for "Genome-wide association study reveals a novel tuberculosis susceptibility locus in multiple East Asian and European populations"

### Sheet: S1 Table
Table S1. Summary statistics for HLA-DQB1 locus and pulmonary TB, in meta-analysis and 4 individual East Asian datasets
					Meta-analysis			Singapore Chinese		Vietnamese		Han Chinese		Japanese
					11,841 cases/197,373 controls			1,610 cases/24,015 controls		1,598 cases/1,267 controls		833 cases/1,220 controls		7,800 cases/170,871 controls
SNP	chromosome	position	Other allele	Effect allele	OR (95%Cl)	P	Pheterogeneity	OR (95%Cl)	P	OR (95%Cl)	P	OR (95%Cl)	P	OR (95%Cl)	P
rs9274669	6	32636591	A	G	1.160 (1.121, 1.200)	1.92×10-17	0.371945	1.189 (1.065, 1.327)	0.00204848	1.042 (0.898, 1.209)	0.586169	1.073 (0.903, 1.275)	0.4284	1.169 (1.1259, 1.214)	7.84×10-16
OR: Odds ratio; Cl: confidence interval.

### Sheet: S2 Table
Table S2. Relevant trait associations with rs6006426 reported in the GWAS catalog.
IndSigSNP	Region	bp	snp	PMID	FirstAuth	Trait	ReportedGene	MappedGene	Strongest	P	OrBeta	95CI
rs6006426	22q12.2	30669883	rs6006426	33020668	Koyama S	Coronary artery disease	OSM, CASTOR1	OSM - CASTOR1	rs6006426-?	4e-10	0.0306741	[0.021-0.04] unit increase
			rs6006426	31666681	Zhao B	White matter microstructure (radial diusivities)	NR		rs6006426-?	2e-08	NA
			rs6006426	30598549	Morris JA	Heel bone mineral density	OSM		rs6006426-G	5e-10	0.0117508	[0.008-0.0155] unit increase
			rs6006426	33875891	Smith SM	IDP dMRI TBSS ICVF Inferior cerebellar peduncle L			rs6006426-A	4e-18	0.085	[0.065-0.105] unit increase
			rs6006426	33875891	Smith SM	IDP dMRI TBSS ICVF Middle cerebellar peduncle			rs6006426-A	2e-16	0.081	[0.061-0.101] unit increase
			rs6006426	33875891	Smith SM	IDP dMRI TBSS ICVF Inferior cerebellar peduncle R			rs6006426-A	4e-16	0.08	[0.06-0.1] unit increase
			rs6006426	34594039	Sakaue S	Myocardial infarction			rs6006426-A	5e-10	0.0543	[0.037-0.071] unit increase
			rs6006426	36474045	Aragam KG	Coronary artery disease			rs6006426-A	1e-11	1.034	[1.024-1.045]
			rs6006426	30048462	Kim SK	Heel bone mineral density			rs6006426-?	6e-13	0.0136966	[0.0096-0.0178] unit increase
			rs6006427	31666681	Zhao B	White matter microstructure (radial diusivities)	NR		rs6006427-?	4e-08	NA

### Sheet: S3 Table
S3 Table. Significant association from the gene-based test as computed by MAGMA using result from meta-analysis in East Asian as input. Input SNPs were mapped to 18,840 protein coding genes. Genome wide significance was defined at 2.65×10-6.
GENE	CHR	START	STOP	NSNPS	NPARAM	ZSTAT	P	Padj	SYMBOL
ENSG00000204287	6	32397619	32422823	308	17	8.2353	8.9517e-17	1.6865e-12	HLA-DRA
ENSG00000204301	6	32152620	32201844	195	31	7.7466	4.7184e-15	8.88947e-11	NOTCH4
ENSG00000213654	6	32148543	32173300	44	12	7.5236	2.6645e-14	5.01992e-10	GPSM3
ENSG00000179344	6	32617244	32646160	310	20	7.3656	8.8144e-14	1.66063e-09	HLA-DQB1
ENSG00000204315	6	32086484	32108068	17	7	6.6894	1.1206e-11	2.11121e-07	FKBPL
ENSG00000196735	6	32585956	32624839	795	24	6.6176	1.8251e-11	3.43849e-07	HLA-DQA1
ENSG00000204304	6	32142512	32167963	42	12	6.2452	2.1164e-10	3.9873e-06	PBX2
ENSG00000204310	6	32125989	32155873	41	12	6.1806	3.1921e-10	6.01392e-06	AGPAT1
ENSG00000204314	6	32106136	32132150	23	8	6.1361	4.229e-10	7.96744e-06	PRRT1
ENSG00000258388	6	32111622	32149755	40	11	6.0631	6.6753e-10	1.25763e-05	PPT2-EGFL8
ENSG00000204308	6	32136131	32161930	44	13	6.0162	8.9277e-10	1.68198e-05	RNF5
ENSG00000204305	6	32138745	32162101	41	12	5.8996	1.8215e-09	3.43171e-05	AGER
ENSG00000221988	6	32111218	32144011	32	9	5.8618	2.2899e-09	4.31417e-05	PPT2
ENSG00000196126	6	32536546	32567625	156	11	5.5948	1.1042e-08	0.000208031	HLA-DRB1
ENSG00000241404	6	32122360	32146058	25	8	5.3474	4.4605e-08	0.000840358	EGFL8
ENSG00000234745	6	31311649	31334965	555	36	5.2251	8.7052e-08	0.00164006	HLA-B
ENSG00000213676	6	32055953	32106030	63	15	5.1878	1.064e-07	0.00200458	ATF6B
ENSG00000204366	6	31857384	31879769	21	5	5.0391	2.339e-07	0.00440668	ZBTB12
ENSG00000099985	22	30648818	30672829	14	5	5.0132	2.6764e-07	0.00504234	OSM
ENSG00000030110	6	33530329	33558019	64	10	4.8609	5.8421e-07	0.0110065	BAK1
ENSG00000204516	6	31452658	31488901	279	16	4.7949	8.1393e-07	0.0153344	MICB
ENSG00000166278	6	31855562	31923449	63	11	4.593	2.1845e-06	0.041156	C2

### Sheet: S4 table
S4 Table. Relatedness between candidate genes within ± 400kb of rs6006426 and tuberculosis in published transcriptomics and proteomics datasets
Study	Ethnicity	Study sample	Omics	Tissue	Gene	Symbol
Berry, Graham et al. 2010	Mixed	54 active TB, 69 patients with latent TB and 24 healthy controls	Transcriptomics	Whole blood	ENSG00000099985	OSM
					ENSG00000185339	TCN2
Kaforou, Wright et al. 2013	African	273 HIV+ (97 TB, 84 LTBI, 92 OD) and 263 HIV- (97 TB, 83 LTBI, 83 OD)	Transcriptomics	Whole Blood	ENSG00000185339	TCN2
Penn-Nicholson, Hraha et al. 2019	African	37 progrossors (LTBI progressed to active case) and 106 nonprogressors (LTBI not progressed to active case)	Proteomics	Plasma	ENSG00000128342	LIF
Kroon, Correa-Macedo et al. 2023	African	17 HIV+, tuberculin and IGRA- and 11 HIV+ IGRA positive, tuberculin and IGRA+	Transcriptomics	Neutrophil	ENSG00000100296	THOC5
TB: Tuberculosis; HIV: Human immunodeficiency virus; LTBI: Latent Tuberculosis Infection; OD: other disease; IGRA: interferon gamma release assays.

### Sheet: S5 Table
Table S5. Results of eQTL analysis for rs6006426 in immune related cells using publicaly available data in eQTL catalogue
SNP	chromosome	position_hg38	Dataset	Cell type	Status	Sample size	Other allele	Effect allele	P_value	beta	se	gene_id	symbol
rs6006426	22	30273894	CEDARa	T-cell_CD4	naïve	290	G	A	7.00646e-11	-0.40359	0.0594613	ENSG00000099995	SF3A1
				T-cell_CD8		277			0.000121644	-0.226	0.058
				monocyte_CD14		286			5.35928e-05	-0.212	0.052
				granulocytes_CD15		280			8.35483e-08	-0.38	0.069
				B-cell_CD19		262			0.003	-0.225	0.076
			Fairfax_2012b	B-cell_CD19		281			9.73433e-12	-0.444215	0.0623415
			Fairfax_2014c	monocyte_CD14		420			6.16537e-18	-0.557876	0.0616591
				monocyte_CD14	IFNg_24h	370			4.51757e-14	-0.529657	0.0673529
				monocyte_CD14	LPS_2h	256			1.48365e-09	-0.437458	0.0695509
				monocyte_CD14	LPS_24h	325			6.87114e-14	-0.510633	0.0650558
			Quach_2016d	monocyte_CD14	naïve	200			0.047	-0.107	0.053	ENSG00000099985	OSM
			Fairfax_2014c	monocyte_CD14	LPS_2h	256			0.000557105	-0.305	0.087
				monocyte_CD14	LPS_24h	325			0.016	-0.089	0.037
IFNg: Interferon gamma; LPS: lipopolysaccharide a. Momozawa, Y., et al., IBD risk loci are enriched in multigenic regulatory modules encompassing putative causative genes. Nature Communications, 2018. 9(1): p. 2427. b. Fairfax, B.P., et al., Genetics of gene expression in primary immune cells identifies cell type–specific master regulators and roles of HLA alleles. Nature Genetics, 2012. 44(5): p…

### Sheet: S6 Table
Table S6 Sample and SNP QC procedures for the Vietnamese study samples.
	PTB vs population control (PACG)
Sample QC
	Cases	Controls	Total
Total sample genotyped	1650	1357	3007
Samples with call-rate<95% and extrememes in heterozygosity (>3SD or <-3SD)	14	33	47
Cryptic related samples	26	57	83
PCA outliers	12	0	12
Samples pass QC	1598	1267	2865
SNP QC
Total genotyped SNPs	710142
SNPs with call-rate < 95% and rare SNPs (MAF < 1%)	112360
SNPs with HWE p-value < 10-6	13601
Excluded the Sex Chromosomes and different missingness QC	7088
Remaining genotyped SNPs that pass QC	577093
No of SNPs after imputation	23867060
Imputed SNPs with info score < 0.6, MAF < 1% or non-biallelic	16308509
Total SNPs remained for analysis	7558551
Note: Samples are genotyped on either the OmniExpress-24 or OmniExpress-12 arrays..

### Sheet: S7 Table
Table S7. Association between SNPs within SF3A1 reported in previous study and pulmonary tuberculosis.
							Singapore Chinese			Vietnamese			Han Chinese			Japanese
Study	Population (Case/Control)	SNP	chromosome	position	Other allele	Effect allele	P	β	se	P	β	se	P	β	se	P	β	se
Zhang, Wang et al. 2022	Han Chinese (1137 cases/581 controls)	rs2074733	22	30738587	T	C	0.0205806	0.0906681	0.0391555	0.192722	0.0783749	0.0601695	0.02177	0.154436	0.067	0.00497964	0.0481712	0.0171528
		rs10376	22	30728356	A	C	0.942287	0.00463334	0.0640008	0.934382	0.00909216	0.110431	0.2026	0.151986	0.119	0.615526	0.014737	0.0293448
Significant associations are highlighted in bold. Association in opposite direction was highlighted in italic and underlined.
